# Genetic Variants that Modulate Alzheimer’s Disease Risk Deregulate Protein-Protein Correlations in the Gyrus Temporalis Medius

**DOI:** 10.1101/2025.02.11.25322052

**Authors:** Gerard A. Bouland, Niccolò Tesi, Meng Zhang, Andrea B. Ganz, Marc Hulsman, Sven van der Lee, Marieke Graat, Annemieke Rozemuller, Martijn Huisman, Natasja M. van Schoor, Wiesje M. van der Flier, Jeroen Hoozemans, August B Smit, Marcel J.T. Reinders, Henne Holstege

## Abstract

We conducted a comprehensive protein quantitative trait loci (pQTL) analysis on a unique set of Gyrus Temporalis Medius (GTM) samples obtained from 88 Alzheimer’s Disease (AD) patients, 53 non-demented individuals, and 49 cognitively healthy centenarians. This investigation revealed 8,081 genetic variants associated with the abundance of 227 proteins, including several novel variant-protein links not identified in a prior pQTL study of the prefrontal cortex or expression QTL (eQTL) analysis across 12 brain regions (GTEx). Among all the AD risk variants tested for possible pQTL effects, only rs429358-T (which encodes the APOE4 allele) was significantly linked to higher APOE levels in the GTM, potentially explaining why this region is particularly prone to AD pathology. Further, through differential correlation analysis we identified AD risk variants linked to altered protein-protein correlations, specifically rs9381040 in TREML2, rs34173062 in SHARPIN, and rs11218343 near SORL1. Notably, DDX17 appears to play a protective role in individuals with the rs9381040-T/T genotype by tightly regulating synuclein levels. Collectively, these findings demonstrate that AD risk variants disrupt protein–protein interactions, highlighting a genetic basis for the coordinated modulation of protein networks in AD.
