## Supplementary Table 4 for "Genetic Variants that Modulate Alzheimer’s Disease Risk Deregulate Protein-Protein Correlations in the Gyrus Temporalis Medius"

### Sheet: Sheet 1
ProteinA	ProteinB	zDifference	Pvalue	CorXX	CorYY	CorXY	SNP	bonf	fdr
NAMPT	CDH2	-5.50474	3.69714e-08	0.791291	0.0195669	0.10286	rs4844610	1	0.0397511
TUBA1A;TUBA1B;TUBA1C;TUBA3C;TUBA3E;TUBA4A	NUB1	-5.52305	3.33161e-08	0.92523	0.511954	0.816743	rs4844610	1	0.0387701
CLU	PODXL	-5.70214	1.18314e-08	0.754709	-0.108908	-0.153106	rs4844610	1	0.0240434
NUB1	TUBB;TUBB2A;TUBB2B;TUBB4A;TUBB4B;TUBB6;TUBB8	-5.75572	8.62739e-09	0.940591	0.564716	0.904916	rs4844610	1	0.0206845
PTCD3	MAPK8IP3	-5.56703	2.5912e-08	0.754875	-0.440304	-0.0519299	rs6733839	1	0.0339945
PSMA6	P4HB	-5.48618	4.10714e-08	0.598947	-0.343888	-0.416935	rs10933431	1	0.0424748
CAMKK2	DIP2A;DIP2C	5.57571	2.46517e-08	-0.55278	0.35493	-0.111954	rs4351014	1	0.0333896
TUBB;TUBB2A;TUBB2B;TUBB3;TUBB4B	TUBA1A;TUBA1B;TUBA1C;TUBA3C;TUBA3E;TUBA4A	-5.80852	6.3027e-09	0.968905	0.777555	0.950945	rs4351014	1	0.0185636
DNAJC11	NUB1	-5.80887	6.28976e-09	0.828792	0.148177	0.890769	rs4351014	1	0.0185636
DNM1;DNM3	NUB1	-5.85893	4.65847e-09	0.853722	0.222049	0.824419	rs4351014	0.971692	0.0167115
HMOX2	NUB1	-5.80636	6.38441e-09	0.848623	0.213339	0.866027	rs4351014	1	0.0185636
TUBB4A;TUBB6	NUB1	-6.89679	5.31907e-12	0.92478	0.373294	0.926184	rs4351014	0.00110948	0.000195447
TUBB3	NUB1	-6.68024	2.38554e-11	0.904249	0.295701	0.672653	rs4351014	0.00497591	0.000497591
TUBA1A;TUBA1B;TUBA1C;TUBA3C;TUBA3E;TUBA4A	NUB1	-7.73725	1.01591e-14	0.939173	0.338517	0.881096	rs4351014	2.11905e-06	1.05952e-06
NUB1	TUBB;TUBB2A;TUBB2B;TUBB4A;TUBB4B;TUBB6;TUBB8	-8.4256	3.58922e-17	0.956614	0.382674	0.957888	rs4351014	7.4866e-09	7.4866e-09
NRCAM	NEFH	5.85395	4.80033e-09	-0.431182	0.93737	-0.362664	rs9381040	1	0.0167115
VPS16	CADPS;CADPS2	5.90268	3.57638e-09	0.213783	0.984076	0.307849	rs9381040	0.745984	0.0152242
PA2G4	AMPD2	5.51132	3.56154e-08	0.0931401	0.972867	0.0565591	rs9381040	1	0.038903
PSMB1	CMAS	5.75683	8.57103e-09	-0.0308478	0.971045	0.288142	rs9381040	1	0.0206845
PPP2CA;PPP2CB	ARF4	-5.58559	2.32902e-08	0.129168	-0.96013	-0.0386162	rs9381040	1	0.0327778
PDE1B	HSP90B1	5.65278	1.57869e-08	0.0124777	0.971309	0.264432	rs9381040	1	0.0279905
AP2A1;AP2A2	BCS1L	5.58007	2.40428e-08	-0.272053	0.946424	0.077054	rs9381040	1	0.0327778
ATP6V0A1	BCS1L	6.00597	1.9019e-09	-0.236579	0.963506	-0.0856181	rs9381040	0.396711	0.0116659
TKT	TPT1	5.4575	4.82872e-08	0.723759	0.994485	0.775853	rs9381040	1	0.0457427
SLC25A12;SLC25A13	PEA15	-6.10988	9.97065e-10	-0.253041	-0.987417	-0.290352	rs9381040	0.207974	0.00742764
RPL12	YWHAG	6.33703	2.34229e-10	-0.21826	0.972428	0.172635	rs9381040	0.048857	0.00287394
ANXA6	TUBA1A;TUBA1B;TUBA1C;TUBA3C;TUBA3E	5.6078	2.04916e-08	0.187353	0.9791	0.369829	rs9381040	1	0.0317162
DPYSL2	DDX17	5.5155	3.47795e-08	0.0350829	0.969655	0.390425	rs9381040	1	0.038903
ACOT7	DDX17	5.76859	7.99355e-09	-0.342741	0.945584	0.2093	rs9381040	1	0.0198439
PKM	DDX17	5.60028	2.14006e-08	-0.0166756	0.968421	0.410051	rs9381040	1	0.0317609
HSPA4	DDX17	6.0013	1.95749e-09	-0.196079	0.966314	0.294493	rs9381040	0.408305	0.0116659
APEH	DDX17	5.65188	1.58706e-08	0.0782864	0.974794	0.393986	rs9381040	1	0.0279905
EFHD1;EFHD2	DDX17	5.635	1.75062e-08	-0.0828669	0.964919	0.293898	rs9381040	1	0.0298602
ADSS	DDX17	5.634	1.76081e-08	0.257428	0.982286	0.393611	rs9381040	1	0.0298602
COX4I1	DPP6	5.46856	4.53695e-08	0.590125	0.991216	0.600656	rs9381040	1	0.0436103
DDX17	CRYM	6.08405	1.17188e-09	-0.267994	0.963181	0.156804	rs9381040	0.244437	0.0081479
DDX17	SNCG	5.55146	2.83295e-08	-0.319886	0.939438	0.120987	rs9381040	1	0.035813
PIGS	BCAM	5.66297	1.48775e-08	-0.351336	0.940142	0.0032897	rs9381040	1	0.0274649
DDX17	SNCA;SNCB	5.85359	4.81079e-09	-0.182343	0.96351	0.0640839	rs9381040	1	0.0167115
DDX17	SNCB	5.89294	3.79394e-09	-0.221845	0.961558	0.120896	rs9381040	0.791363	0.015259
RAB3B	VPS26A	5.48547	4.12376e-08	-0.179682	0.952546	-0.158223	rs9381040	1	0.0424748
SNCB	PCYT2	6.53797	6.23596e-11	0.0831971	0.987009	0.447233	rs9381040	0.0130074	0.000972392
SNX3	DGLUCY	5.4715	4.46254e-08	-0.314557	0.936577	-0.222733	rs9381040	1	0.0436103
ITPR1	OGFRL1	5.87945	4.1162e-09	-0.0478917	0.972629	0.120639	rs9381040	0.858583	0.0161997
BRSK1;BRSK2	PPFIA1;PPFIA3	5.60146	2.12551e-08	-0.0053202	0.969146	0.273446	rs9381040	1	0.0317609
CYB5R1	SET;SETSIP	-5.83544	5.36493e-09	-0.023493	-0.975448	-0.198838	rs9381040	1	0.0169553
DDX17	GNPDA1	5.47751	4.31363e-08	0.0355887	0.96883	0.355482	rs9381040	1	0.0430509
RANBP6	VPS4A	5.61585	1.95598e-08	0.195593	0.979572	0.372496	rs9381040	1	0.0311443
OXR1	KIAA0513	6.28074	3.36965e-10	0.135742	0.985865	0.52525	rs9381040	0.0702861	0.00351431
PSMB7	GABBR2	-5.52863	3.22735e-08	-0.430515	-0.987054	-0.594977	rs9381040	1	0.0387701
DDX17	PKLR;PKM	6.53115	6.52655e-11	0.00324035	0.984691	0.41926	rs9381040	0.0136135	0.000972392
PC	APPL1	-5.52327	3.3274e-08	0.203204	-0.951577	-0.0976221	rs9381040	1	0.0387701
SNRPD2	SNRPA1	5.6612	1.5032e-08	0.031681	0.972545	0.575218	rs9381040	1	0.0275041
PSMB1	TBCB	5.58117	2.38911e-08	-0.300498	0.943141	0.231617	rs9381040	1	0.0327778
PSMB6	TBCB	5.68127	1.33701e-08	-0.35966	0.939825	0.192225	rs9381040	1	0.0253528
KDSR	PPM1L	-5.53266	3.15415e-08	0.483233	-0.910523	0.386006	rs9381040	1	0.0382507
NUB1	TUBB;TUBB2A;TUBB2B;TUBB4A;TUBB4B;TUBB6;TUBB8	5.94031	2.8449e-09	0.657885	0.99504	0.613732	rs9381040	0.593406	0.0129001
DIP2B	GFOD1	5.7035	1.17372e-08	-0.192334	0.958454	-0.437423	rs9381040	1	0.0240434
BMPR2	ITGB4	-5.61047	2.01773e-08	0.0756096	-0.964794	-0.0580246	rs9381040	1	0.0317092
CLTB	GNAI1;GNAI2;GNAI3;GNAL;GNAO1;GNAS	-5.59728	2.17743e-08	0.438654	-0.923344	0.102147	rs9381040	1	0.0317609
PPP3CB	UBXN1	5.71535	1.09478e-08	-0.169948	0.960638	0.139871	rs9381040	1	0.0234561
DDX17	CRMP1;DPYSL2;DPYSL3	5.97118	2.35543e-09	-0.00332916	0.97657	0.376218	rs9381040	0.49131	0.0119832
CPE	ABI1;ABI2	-5.89974	3.64083e-09	0.370563	-0.947344	0.0184476	rs9381040	0.759427	0.0152242
GOLGA7B	STK11	5.43879	5.36447e-08	0.147467	0.974334	0.211355	rs9381040	1	0.0482308
DDX17	CRMP1;DPYSL2	5.83587	5.35111e-09	0.0371062	0.976108	0.37749	rs9381040	1	0.0169553
ATL1	GNPDA1;GNPDA2	-6.28577	3.26241e-10	-0.297507	-0.98996	-0.60954	rs9381040	0.0680493	0.00351431
MTMR1	RALYL	5.81551	6.04479e-09	-0.369108	0.944218	-0.0663833	rs9381040	1	0.018542
EIF2S2	HS1BP3	6.12861	8.86495e-10	-0.125366	0.973405	-0.137696	rs9381040	0.184911	0.00729726
NCS1	SRP9	5.48504	4.13373e-08	-0.421443	0.920244	0.04361	rs9381040	1	0.0424748
HNRNPL	ICAM5	-5.59226	2.24132e-08	-0.0120751	-0.769011	0.172735	rs9381564	1	0.0320211
ADAP1	UAP1	5.51389	3.50979e-08	-0.608304	0.277996	-0.203681	rs9381564	1	0.038903
TUBA1A;TUBA1B;TUBA1C;TUBA3C;TUBA3E;TUBA4A	NUB1	5.45685	4.84651e-08	0.504067	0.911483	0.836589	rs9381564	1	0.0457427
NUB1	TUBB;TUBB2A;TUBB2B;TUBB4A;TUBB4B;TUBB6;TUBB8	6.86695	6.55907e-12	0.54173	0.950958	0.870684	rs9381564	0.00136813	0.000195447
CRYZ	TOLLIP	-5.50308	3.73222e-08	0.913421	-0.309163	-0.299299	rs1859788	1	0.0399225
MYH9	LMNB2	-5.86998	4.35843e-09	0.976263	0.215607	0.370277	rs1859788	0.909107	0.0167115
GSS	NAXD	5.84226	5.1496e-09	-0.839724	0.642416	0.619213	rs1859788	1	0.0167834
NAPB	AHSA1	-5.70154	1.18727e-08	0.920733	-0.328316	-0.114912	rs1859788	1	0.0240434
SEPT10	NDRG3	5.47992	4.25514e-08	-0.929624	0.201162	0.00551769	rs1859788	1	0.0428774
ANKS1B	ARFGEF1	-5.48029	4.24623e-08	0.959472	0.079373	0.271586	rs1859788	1	0.0428774
SLC9A1	PTPRN2	-5.48273	4.18816e-08	0.948129	-0.0475422	-0.309393	rs1859788	1	0.0428231
KCTD12	KDSR	-5.733	9.86678e-09	0.956979	-0.0366859	-0.122953	rs1859788	1	0.0226162
GPRC5B	AIDA	-5.52231	3.34568e-08	0.969644	0.209227	0.156423	rs1859788	1	0.0387701
TSFM	GCLM	-6.08769	1.14551e-09	0.50098	-0.519425	-0.228257	rs56402156	0.238936	0.0081479
TUBA1A;TUBA1B;TUBA1C;TUBA3C;TUBA3E;TUBA4A	NUB1	5.45738	4.83201e-08	0.420986	0.897352	0.845074	rs56402156	1	0.0457427
NUB1	TUBB;TUBB2A;TUBB2B;TUBB4A;TUBB4B;TUBB6;TUBB8	6.1185	9.44579e-10	0.470614	0.927852	0.999263	rs56402156	0.197026	0.00729726
MTHFD1L	PICK1	5.84516	5.06071e-09	-0.122769	0.940539	-0.069797	rs73223431	1	0.0167554
GNAI1	EIF3J	-5.89935	3.64939e-09	0.534122	-0.858469	-0.00735667	rs73223431	0.761212	0.0152242
RPL22	CLTB	5.99342	2.05476e-09	-0.36185	0.911176	-0.237116	rs73223431	0.428595	0.0119054
RPS21	SND1	-5.46871	4.53327e-08	0.177504	-0.916468	0.175066	rs73223431	1	0.0436103
VBP1	RPL18	5.61012	2.02186e-08	-0.306695	0.900368	-0.0381202	rs73223431	1	0.0317092
RPS14	PRPS1;PRPS2	5.69637	1.22386e-08	-0.1929	0.925093	0.110089	rs73223431	1	0.0240919
ANKS1B	TBC1D10B	5.45964	4.77113e-08	0.0926904	0.950407	0.372161	rs73223431	1	0.045651
OSBPL8	HIF1AN	-6.34803	2.18092e-10	0.813221	-0.612326	-0.199876	rs9331896	0.045491	0.00284319
ATP5F1B	RPL21	5.44738	5.11179e-08	-0.871292	0.243354	0.12469	rs9331896	1	0.0471194
NT5C2	ENDOD1	-5.79396	6.87455e-09	0.976323	0.0994053		rs34674752	1	0.0191191
CDH10	SMARCA2;SMARCA4	-5.74598	9.13877e-09	0.968067	-0.0344212		rs34674752	1	0.0216616
KIAA1549L	CPLX1	-5.68701	1.29284e-08	0.978871	0.193822		rs34674752	1	0.0252027
ATP6V1G2	ATP5F1C	-5.76731	8.05461e-09	0.975798	0.098044		rs34674752	1	0.0198439
USP5	DPCD	5.76665	8.08651e-09	-0.974313	-0.0683412		rs34674752	1	0.0198439
SHMT2	HBA2	6.3643	1.96178e-10	-0.982061	-0.0319916		rs34674752	0.04092	0.002728
FAM171A1;FAM171A2	PLXNA1;PLXNA4	-5.44192	5.27103e-08	0.962046	-0.0114596		rs34674752	1	0.0478027
KIAA0513	TUBB2A;TUBB2B;TUBB6	-5.59834	2.16415e-08	0.96844	0.0253605		rs34674752	1	0.0317609
PSEN1	EXOC5	-6.14591	7.95048e-10	0.973845	-0.0788171		rs34674752	0.165836	0.00690983
ARMC10	tr|H0Y858|H0Y858_HUMAN	5.60385	2.09646e-08	-0.970026	-0.049503		rs34674752	1	0.0317609
EPB41L1	SLIRP	-5.76828	8.00835e-09	0.969631	-0.0170572		rs34674752	1	0.0198439
GART	DCTN3	5.56149	2.67481e-08	-0.956903	0.119347		rs34674752	1	0.0342287
SPTBN2	FLNA	-5.77673	7.61652e-09	0.889174	-0.597512	-1	rs34173062	1	0.0198439
SPTBN2	PBXIP1	-6.58138	4.66104e-11	0.932908	-0.617156	-1	rs34173062	0.00972228	0.000883844
SLK	DNM1L	5.47641	4.34047e-08	-0.968029	-0.0622123	1	rs34173062	1	0.0430711
PSMA6	AK5	-5.49023	4.01411e-08	0.898898	-0.490165	-1	rs34173062	1	0.0420748
ANXA5	SORL1	-5.5882	2.2944e-08	0.963537	-0.0453262	1	rs34173062	1	0.0325564
CRAT	CACNG2	6.55928	5.40691e-11	-0.978725	0.125677	-1	rs34173062	0.0112781	0.000939838
RAB8A;RAB8B	ME2	6.07559	1.2353e-09	-0.966646	0.175945	-1	rs34173062	0.257665	0.00831179
TJP2	PURG	-5.5985	2.16209e-08	0.948942	-0.217643	-1	rs34173062	1	0.0317609
PCCA	EHD3	5.48162	4.21445e-08	-0.904533	0.464456	1	rs34173062	1	0.0428774
SPTBN2	HEPACAM	-6.00556	1.90674e-09	0.902304	-0.608305	-1	rs34173062	0.397719	0.0116659
GLS	SMAP2	6.12121	9.28665e-10	-0.939029	0.46457	1	rs34173062	0.193707	0.00729726
KRAS	LGALS1	5.59373	2.2224e-08	-0.892437	0.541807	-1	rs34173062	1	0.0319698
RAC1;RAC2;RAC3	KIAA1217	-5.9506	2.67163e-09	0.973503	-0.0153846	-1	rs34173062	0.557265	0.0129001
CAPZB	HSD17B10	5.71518	1.09587e-08	-0.93264	0.385486	1	rs34173062	1	0.0234561
SORL1	NDUFAF4	5.85211	4.85384e-09	-0.968727	0.0634604	-1	rs34173062	1	0.0167115
PSAP	COX5B	-5.80575	6.40781e-09	0.952901	-0.249996	1	rs34173062	1	0.0185636
EPS15	TOMM40	-5.43715	5.41397e-08	0.931405	-0.304498	-1	rs34173062	1	0.0484669
ADD2	CCDC92	5.51172	3.55341e-08	-0.868104	0.594912	-1	rs34173062	1	0.038903
PTPRF	OCIAD1	5.43448	5.49569e-08	-0.954777	0.0988566	-1	rs34173062	1	0.0487798
RDH11	CPNE7	5.51513	3.48521e-08	-0.945468	0.220871	1	rs34173062	1	0.038903
CCDC92	SLC25A18;SLC25A22	5.56656	2.5982e-08	-0.873288	0.593986	1	rs34173062	1	0.0339945
SPTBN2	ITGB1	-5.78523	7.24123e-09	0.8656	-0.661276	-1	rs34173062	1	0.0198439
SPTBN2	HSPB1	-5.68282	1.32494e-08	0.877224	-0.610292	-1	rs34173062	1	0.0253528
GLRX5	SLC12A4;SLC12A5	-5.56322	2.64844e-08	0.977139	0.197996	1	rs34173062	1	0.0341004
SLC25A4;SLC25A6	HSPA2;HSPA5;HSPA8	5.59965	2.14786e-08	-0.985469	-0.393587	-1	rs34173062	1	0.0317609
MPP1	DCAKD	6.28119	3.35988e-10	-0.961199	0.318358	-1	rs34173062	0.0700825	0.00351431
ACTR1B	CLIP1;CLIP2	5.66295	1.48789e-08	-0.959613	0.124087	1	rs34173062	1	0.0274649
HSPG2	STK24;STK26	-5.47851	4.2891e-08	0.947774	-0.186802	-1	rs34173062	1	0.0430119
RMDN3	RAB10;RAB15;RAB1A;RAB1B;RAB1C;RAB8A;RAB8B	5.44675	5.12992e-08	-0.943727	0.212503	1	rs34173062	1	0.0471194
C20ORF27	PPP1CA	5.52433	3.30747e-08	-0.937852	0.286966	1	rs34173062	1	0.0387701
SLC25A5;SLC25A6	SSBP1	5.62277	1.87921e-08	-0.986318	-0.411893	1	rs34173062	1	0.0308644
STOML2	SCN2A;SCN9A	5.56875	2.56577e-08	-0.895996	0.522544	-1	rs34173062	1	0.0339945
ACTR2	ACTB	5.56325	2.648e-08	-0.945116	0.240625	-1	rs34173062	1	0.0341004
MCCC1	PLCB1	5.53294	3.149e-08	-0.66943	0.538959	-0.192616	rs7920721	1	0.0382507
CLSTN1	DPCD	-5.83035	5.53119e-09	0.338751	-0.812939	0.0188625	rs7920721	1	0.0172198
TUBA1A;TUBA1B;TUBA1C;TUBA3C;TUBA3E;TUBA4A	NUB1	5.58402	2.35026e-08	0.423483	0.954257	0.886194	rs7920721	1	0.0327778
NUB1	TUBB;TUBB2A;TUBB2B;TUBB4A;TUBB4B;TUBB6;TUBB8	7.10091	1.23941e-12	0.480342	0.981469	0.928543	rs7920721	0.000258523	6.46307e-05
TUBB4A;TUBB6	NUB1	5.6075	2.05272e-08	0.0179301	0.912521	0.721623	rs3740688	1	0.0317162
TUBA1A;TUBA1B;TUBA1C;TUBA3C;TUBA3E;TUBA4A	NUB1	5.95171	2.65358e-09	-0.00419139	0.923726	0.701442	rs3740688	0.553499	0.0129001
NUB1	TUBB;TUBB2A;TUBB2B;TUBB4A;TUBB4B;TUBB6;TUBB8	7.26925	3.61496e-13	0.0284201	0.964355	0.73657	rs3740688	7.5403e-05	2.51343e-05
MRPL3	PSMD8	-5.54409	2.95481e-08	0.931744	0.00383732	0.215861	rs1582763	1	0.0366864
TP53BP1	SLC25A6	-5.54465	2.94544e-08	0.88302	-0.271493	-0.0920748	rs1582763	1	0.0366864
PLXNA1;PLXNA4	SNRPG;SNRPGP15	5.76843	8.00133e-09	-0.96808	-0.314645	-0.184389	rs1582763	1	0.0198439
PLAA	SURF4	5.51471	3.49357e-08	-0.850839	0.379605	-0.0467593	rs1582763	1	0.038903
PTPRN	PNCK	5.50072	3.78244e-08	-0.486746	0.75316	-0.018938	rs3851179	1	0.0402533
PABPC1;PABPC3	NOP56	5.4982	3.83696e-08	-0.27138	0.843435	0.2188	rs3851179	1	0.0406262
PCDH7	RACK1	-5.68316	1.3223e-08	0.963821	0.03567		rs11218343	1	0.0253528
TBC1D1	PSMB7	-5.65472	1.56102e-08	0.972092	0.175548		rs11218343	1	0.0279905
ABHD16A	IGKC	-6.04919	1.4558e-09	0.891707	-0.576716		rs11218343	0.30366	0.00948937
MPP6	PNPO	-5.46884	4.52982e-08	0.955991	0.00969073		rs11218343	1	0.0436103
PRDX1	MRPS27	5.85119	4.8806e-09	-0.980355	-0.279567		rs11218343	1	0.0167115
CORO1A	PAK1;PAK3	-5.62497	1.85536e-08	0.992364	0.686214		rs11218343	1	0.0307145
TTN	BECN1	-5.74316	9.29244e-09	0.95862	-0.0534525		rs11218343	1	0.0217783
SLC8A2	ATCAY	-5.66715	1.45189e-08	0.980739	0.345824		rs11218343	1	0.0272833
HIST1H2BB;HIST1H2BJ;HIST1H2BO;HIST2H2BE;HIST3H2BB	PFKL;PFKM;PFKP	5.45344	4.94037e-08	-0.970146	-0.2095		rs11218343	1	0.0464186
MRPS27	PRDX1;PRDX4	6.16637	6.98759e-10	-0.983513	-0.260701		rs11218343	0.145751	0.00633702
YARS	RAB6A;RAB6B	5.8925	3.80403e-09	-0.968065	-0.0269038		rs11218343	0.793468	0.015259
MAP1S	MT-CO2	-5.54248	2.98212e-08	0.966214	0.118509		rs11218343	1	0.0368064
TUBB;TUBB2A;TUBB2B;TUBB3;TUBB4B	TUBA1A;TUBA1B;TUBA1C;TUBA3C;TUBA3E;TUBA4A	5.56593	2.60762e-08	0.0864905	0.964564		rs11218343	1	0.0339945
AIMP1	APOD	-5.72442	1.03786e-08	0.968425	0.0904212		rs11218343	1	0.0230301
PSD2	ABCB10	-5.51128	3.56231e-08	0.915988	-0.326198		rs11218343	1	0.038903
H1FX	ASS1	-5.9809	2.21915e-09	0.360371	-0.749256		rs17125924	0.462883	0.0119832
HIST1H1C;HIST1H1D;HIST1H1E	GRIN2A	5.59376	2.22198e-08	-0.384513	0.694157		rs17125924	1	0.0319698
DGKG	COX7A1	-5.72946	1.0075e-08	0.0822531	-0.760838	-0.0722376	rs11623019	1	0.0228424
TUBA1A;TUBA1B;TUBA1C;TUBA3C;TUBA3E;TUBA4A	NUB1	5.72686	1.02307e-08	0.4879	0.923668	0.979525	rs11623019	1	0.022946
NUB1	TUBB;TUBB2A;TUBB2B;TUBB4A;TUBB4B;TUBB6;TUBB8	6.74708	1.50853e-11	0.534502	0.953504	0.981627	rs11623019	0.00314658	0.000351088
OTUD6B	CKMT1A;CKMT1B;CKMT2	-5.44535	5.17026e-08	0.513742	-0.378976	0.0248725	rs593742	1	0.0471194
NUB1	TUBB;TUBB2A;TUBB2B;TUBB4A;TUBB4B;TUBB6;TUBB8	5.7747	7.70912e-09	0.655385	0.947812	0.0650536	rs593742	1	0.0198439
HECW2	ITFG1	5.7696	7.94622e-09	-0.261107	0.639264	0.0184378	rs593742	1	0.0198439
TUBB;TUBB2A;TUBB2B;TUBB3;TUBB4B	TUBA1A;TUBA1B;TUBA1C;TUBA3C;TUBA3E;TUBA4A	-5.94388	2.78358e-09	0.966066	0.65975	0.991503	rs117618017	0.580617	0.0129001
TUBA1A;TUBA1B;TUBA1C;TUBA3C;TUBA3E;TUBA4A	NUB1	-5.84659	5.01757e-09	0.905343	0.276617	0.996624	rs117618017	1	0.0167554
NUB1	TUBB;TUBB2A;TUBB2B;TUBB4A;TUBB4B;TUBB6;TUBB8	-6.88044	5.96685e-12	0.945252	0.338967	0.983893	rs117618017	0.0012446	0.000195447
STRAP	ARPC1A	5.43204	5.57124e-08	-0.709013	0.231273	0.161533	rs7185636	1	0.0492408
OXR1	AP2S1	5.63011	1.8009e-08	-0.89056	-0.257126	-0.97003	rs7185636	1	0.0302937
API5	IDH3G	-5.53704	3.07628e-08	0.620846	-0.398922		rs4985556	1	0.0377453
PHB2	USP10	-5.73548	9.72347e-09	0.901682	0.283264		rs4985556	1	0.0225353
TUBB;TUBB2A;TUBB2B;TUBB3;TUBB4B	TUBA1A;TUBA1B;TUBA1C;TUBA3C;TUBA3E;TUBA4A	5.55573	2.76455e-08	0.664561	0.960596		rs4985556	1	0.0351614
RGS12	PLCXD3	-5.42996	5.6366e-08	0.792126	-0.413579	0.000688592	rs12444183	1	0.0493999
ENOPH1	PSMB2	-5.47574	4.35696e-08	0.867302	0.20693	1	rs72835061	1	0.0430711
SPTBN1	PRKCSH	5.50918	3.60508e-08	-0.894179	-0.312648	-1	rs72835061	1	0.0391143
ADCY5	KATNB1	5.64468	1.65487e-08	-0.719108	0.236104	-1	rs72835061	1	0.0287653
OGT	CACNG2	-5.43048	5.62012e-08	0.897091	0.340075	1	rs72835061	1	0.0493999
STK32C	CACNG2	-5.9127	3.3655e-09	0.862194	0.100616	-1	rs72835061	0.701997	0.0149361
CIT	FAM131B	-5.54637	2.91667e-08	0.686763	-0.277221	-1	rs72835061	1	0.0366493
EPDR1	ARHGEF7	5.44004	5.32693e-08	-0.888287	-0.299408	1	rs72835061	1	0.0481006
PSMB2	MTPN	-5.85097	4.88721e-09	0.898457	0.26903	1	rs72835061	1	0.0167115
PSMB5	PSME3	-5.65833	1.52853e-08	0.780263	-0.102806	-1	rs72835061	1	0.0277243
AP1S2	ECHS1	-5.56622	2.60318e-08	0.394458	-0.593822	-0.220317	rs75511804	1	0.0339945
PPFIA4	ETFB	-5.62727	1.83089e-08	0.109517	-0.762738	0.605253	rs75511804	1	0.0305519
AP1S2	ECH1	-5.49156	3.98405e-08	0.355185	-0.613484	-0.277181	rs75511804	1	0.0419706
AP1S2	SSBP1	-5.51399	3.50793e-08	0.411607	-0.573515	-0.123355	rs75511804	1	0.038903
SLC39A10	RPS23	-5.52389	3.31584e-08	0.384747	-0.595811	0.938693	rs75511804	1	0.0387701
ALDH1L1	MFSD10	-5.47278	4.43018e-08	0.520139	-0.69123	0.183095	rs4311	1	0.0435884
IMMT	BCS1L	5.44676	5.12948e-08	-0.0229597	0.884721	0.12851	rs4311	1	0.0471194
NACA	YWHAG	5.98443	2.17149e-09	-0.292095	0.850892	0.0232991	rs4311	0.452943	0.0119832
NUB1	TUBB;TUBB2A;TUBB2B;TUBB4A;TUBB4B;TUBB6;TUBB8	5.9741	2.31358e-09	0.577846	0.976533	0.633773	rs4311	0.482581	0.0119832
SGTA	RHOT1;RHOT2	-5.57312	2.50219e-08	0.445476	-0.750436	-0.110811	rs4311	1	0.0336724
ACSS3	CKMT2	-5.48746	4.0776e-08	0.4985	-0.411689	0.0251926	rs3752231	1	0.0424748
TUBA1A;TUBA1B;TUBA1C;TUBA3C;TUBA3E;TUBA4A	NUB1	-5.85869	4.66519e-09	0.936778	0.51955	1	rs429358	0.973094	0.0167115
NUB1	TUBB;TUBB2A;TUBB2B;TUBB4A;TUBB4B;TUBB6;TUBB8	-5.63423	1.75842e-08	0.940067	0.569501	1	rs429358	1	0.0298602
PLCL2	SLC25A6	5.79731	6.7387e-09	0.464001	0.943734	1	rs7412	1	0.0189946
FAM126B	RAPGEF4	5.50849	3.61916e-08	0.255406	0.898951	1	rs7412	1	0.0391143
TUBA1A;TUBA1B;TUBA1C;TUBA3C;TUBA3E;TUBA4A	NUB1	5.58202	2.37737e-08	0.541271	0.949589	1	rs7412	1	0.0327778
ABCB7	C11ORF68	-5.51713	3.44579e-08	0.124751	-0.793948	1	rs7412	1	0.038903
NUB1	TUBB;TUBB2A;TUBB2B;TUBB4A;TUBB4B;TUBB6;TUBB8	6.74647	1.51486e-11	0.589481	0.973402	1	rs7412	0.00315979	0.000351088
CKB	PSMD14	5.52254	3.3413e-08	-0.116184	0.933351	0.0209887	rs12459419	1	0.0387701
GMPPB	ACOT9	-5.44578	5.15789e-08	0.249548	-0.908792	0.0126152	rs12459419	1	0.0471194
CDC37	HNRNPA3	-6.19118	5.97145e-10	0.525974	-0.892469	0.558419	rs12459419	0.124556	0.00566164
ACTR3;ACTR3B	GFM2	5.52673	3.26263e-08	-0.282571	0.907185	-0.222742	rs12459419	1	0.0387701
CBS;CBSL	AMIGO1	5.77108	7.87648e-09	-0.490937	0.872686	-0.0856287	rs12459419	1	0.0198439
RPS3	DLD	5.79996	6.63302e-09	-0.964644	-0.10124		rs6024870	1	0.0189528
PLXNB1	ACTR1B	-6.23509	4.5151e-10	0.967105	-0.0048029		rs6024870	0.0941786	0.0044847
NEFM	ASL	5.58289	2.36556e-08	-0.946127	0.0423163		rs6024870	1	0.0327778
MAG	ASL	5.61618	1.95222e-08	-0.944667	0.0669421		rs6024870	1	0.0311443
SPTAN1	P4HB	-5.44526	5.17309e-08	0.866111	-0.440838		rs6024870	1	0.0471194
KPNB1	ATG5	-5.45131	5.00001e-08	0.966715	0.242043		rs6024870	1	0.0467682
USP47	KCTD8	-5.72022	1.06387e-08	0.962619	0.0991173		rs6024870	1	0.0233589
PDIA4	MCTS1	5.97414	2.31303e-09	-0.926074	0.322467		rs6024870	0.482467	0.0119832
TACO1	PAFAH1B2	5.69742	1.21636e-08	-0.893045	0.410924		rs6024870	1	0.0240919
ERAP1	BLVRA	5.69631	1.22431e-08	-0.9435	0.103751		rs6024870	1	0.0240919
CORO1C	DLG2	5.61914	1.91916e-08	-0.966418	-0.185084		rs6024870	1	0.0311443
RAB4A;RAB4B	COQ10B	5.70526	1.16163e-08	-0.953787	0.00393553		rs6024870	1	0.0240434
TACO1	LY6H	-5.46865	4.53467e-08	0.938507	-0.0727646		rs6024870	1	0.0436103
CRMP1	UBA5	5.43487	5.48372e-08	-0.893562	0.334449		rs6024870	1	0.0487798
GDA	UBA5	5.51574	3.47312e-08	-0.929375	0.158615		rs6024870	1	0.038903
HAPLN2	ARF5	5.65082	1.59688e-08	-0.950313	0.0231601		rs6024870	1	0.0279905
SNX32	STK11	5.51129	3.56212e-08	-0.928328	0.164623		rs6024870	1	0.038903
P4HB	AGO2;AGO3	-5.71423	1.10204e-08	0.902474	-0.374478		rs6024870	1	0.0234561
VARS	VPS28	5.61635	1.95032e-08	-0.941846	0.0924194		rs6024870	1	0.0311443
EEA1	AARS	5.94588	2.74974e-09	-0.668708	0.549863	-0.226668	rs2154481	0.573557	0.0129001
SLC25A20	RAB35	5.70365	1.17267e-08	-0.725676	0.421026	-0.208875	rs2154481	1	0.0240434
VARS	PPP2R2D	5.6027	2.11043e-08	-0.515616	0.64919	0.0213614	rs2154481	1	0.0317609
